# Assessing the feasibility and acceptability of a bespoke large language model pipeline to extract data from different study designs for public health evidence reviews

**DOI:** 10.1101/2025.07.21.25331917

**Authors:** Zalaya Simmons, Beti Evans, Tamsyn Harris, Harry Woolnough, Lauren Dunn, Jonathon Fuller, Kerry Cella, Daphne Duval

## Abstract

**Introduction:** Data extraction is a critical but resource-intensive step of the evidence review process. Whilst there is evidence that artificial intelligence (AI) and large language models (LLMs) can improve the efficiency of data extraction from randomised controlled trials, their potential for other study designs is unclear. In this context, this study aimed to evaluate the performance of a bespoke LLM model pipeline (Retrieval-Augmented Generation pipeline utilising LLaMa 3-70B) to automate data extraction from a range of study designs by assessing the accuracy, reliability and acceptability of the extractions.

**Methods:** Accuracy was assessed by comparing the LLM outputs for 173 data fields with data extracted from a sample of 24 articles (including experimental, observational, qualitative, and modelling studies) from a previously conducted review, of which 3 were used for prompt engineering. Reliability (consistency) was assessed by calculating the mean maximum agreement rate (the highest proportion of identical returns from 10 consecutive extractions) for 116 data fields from 16 of the 24 studies. Acceptability of the accuracy and reliability outputs for each data field was assessed on whether it would be usable in real-world settings if the model acted as one reviewer and a human as a second reviewer.

**Results:** Of the 173 data fields evaluated for accuracy, 68% were rated by human reviewers as acceptable (consistent with what is deemed to be acceptable data extraction from a human reviewer). However, acceptability ratings varied depending on the data field extracted (33% to 100%), with at least 90% acceptability for ‘objective’, ‘setting’, and ‘study design’, but 54% or less for data fields such as ‘outcome’ and ‘time period’. For reliability, the mean maximum agreement rate was 0.71 (SD: 0.28), with variation across different data fields.

**Conclusion:** This evaluation demonstrates the potential for LLMs, when paired with human quality assurance, to support data extraction in evidence reviews that include a range of study designs, however further improvements in performance and validation are required before the model can be introduced into review workflows.
