## Supplementary file 2 for "Assessing the feasibility and acceptability of a bespoke large language model pipeline to extract data from different study designs for public health evidence reviews"

### Sheet: phase_2_cleaned_data
study design	paper	study_design_overall	topic	type of error	error	additional notes	acceptable accuracy
modelling	abernethy 2022	modelling	objective	no error		acceptable	acceptable
	abernethy 2022	modelling	outcome	minor	"proportion of susceptible individuals" not relevant		acceptable
	abernethy 2022	modelling	model	no error	correct extraction from paper title	the model is also referred to as the seiir variation in the paper	acceptable
	abernethy 2022	modelling	data	no error		i think all is correct using footnotes	acceptable
	abernethy 2022	modelling	npi	minor	irrelevant details ("weak interventions") - all others relate to lockdowns		acceptable
	abernethy 2022	modelling	setting	no error		correct	acceptable
	abernethy 2022	modelling	time period	missing	dates are given in figures		not acceptable
	abernethy 2022	modelling	scenario	major	scenarios are given, but not enough detail to be useful		not acceptable
cross-sectional	aggarwal 2021	observational	study design	not stated in paper		ai extraction derived from title	acceptable
	aggarwal 2021	observational	outcome	minor	has given a lot of extra detail	i don't think anything is incorrect, sometimes repeated and unnecessary	acceptable
	aggarwal 2021	observational	npi	no error		as stated in paper	acceptable
	aggarwal 2021	observational	setting	no error		as stated in paper	acceptable
	aggarwal 2021	observational	participants	minor	hasn't given detail about requirment to be confirmed or highly probable cases		acceptable
	aggarwal 2021	observational	time period	minor	technically started 27 may - but title states june		acceptable
	aggarwal 2021	observational	objective	no error			acceptable
modelling	almagor 2020	modelling	objective	no error		correct	acceptable
	almagor 2020	modelling	outcome	major	some have been lifted from introduction - not measured in study (e.g., privacy)		not acceptable
	almagor 2020	modelling	model	no error		correct	acceptable
	almagor 2020	modelling	data	minor	mostly relevant information (but not the type of model; and the final bullet, 'parameters affecting the viral spread' refers to a sensitiviy analysis undertaken not a data source)		not acceptable
	almagor 2020	modelling	npi	major	has given irrelevant interventions such as face masks and hygeine practices		not acceptable
	almagor 2020	modelling	setting	minor	setting inferred as uk	simulated setting is glasgow (uk is true, but not precise) - glasgow is stated in the paper	acceptable
	almagor 2020	modelling	time period	not stated in paper	no clear time frame given		acceptable
	almagor 2020	modelling	scenario	major	references some scenarios from introduction that are not used in paper (e.g., random testing policy)		not acceptable
modelling	arnold 2022	modelling	objective	no error		extracted from paper title	acceptable
	arnold 2022	modelling	outcome	minor	has used the scenarios as outcomes, splitting up natural growth and counterfactual growth of cases (the outcome is cases)		acceptable
	arnold 2022	modelling	model	no error	relevant info included in the sentence (stochastic simulation)		acceptable
	arnold 2022	modelling	data	hallucination	no external data sources were used' is redundant and not clear from where it is derived. ?contradicts the data sources listed	correct extraction re pillar 1 data and death data	not acceptable
	arnold 2022	modelling	npi	no error		correct extraction from paper (terminology and dates)	acceptable
	arnold 2022	modelling	setting	no error			acceptable
	arnold 2022	modelling	time period	no error		inferred march 3 to june 1 2020 which are dates quoted for when growth of cases considered	acceptable
	arnold 2022	modelling	scenario	minor	did not include the natural growth scenario	the 3 scenarios are listed clearly in the article, would have expected a human reviewer to extract the 3 scenarios	not acceptable
ecological	bernal 2021	ecological	study design	not stated in paper		ecological would have been difficult to infer, but it could have inferred observational from available info	acceptable
	bernal 2021	ecological	outcome	minor	has added in extra outcomes e.g., serology, recovery. a lot is correct but has repeated itself	has taken some info from figure 1	not acceptable
	bernal 2021	ecological	npi	major	bullets 1 and 6 (of 6) are relevant extractions, but there is an error in the date - stated april 2020; march 2020 is correct. the others are not npis (they include extracts from the discussion and results sections).	?hallucination on month	not acceptable
	bernal 2021	ecological	setting	no error		correct	acceptable
	bernal 2021	ecological	participants	not stated in paper		i think this ok, it is data from phe population surveys. would have liked detail on primary care to be included	acceptable
	bernal 2021	ecological	time period	no error			acceptable
	bernal 2021	ecological	objective	no error		correct	acceptable
prospective longitudinal	blackmore 2022	observational	study design	no error		as stated in paper	acceptable
	blackmore 2022	observational	outcome	major	v. unclear what it is referring too		not acceptable
	blackmore 2022	observational	npi	major	has listed irrelevant interventions		not acceptable
	blackmore 2022	observational	setting	minor	a little scant on detail (e.g., cat b prison, pop size)		acceptable
	blackmore 2022	observational	participants	no error			acceptable
	blackmore 2022	observational	time period	missing	is stated in paper		not acceptable
	blackmore 2022	observational	objective	no error			acceptable
mixed-methods	blake 2021a	mixed	study design	no error		correct	acceptable
	blake 2021a	mixed	outcome	minor	misses off reported adherence, all mentioned variables relevant to perceptions and experiences	a human could make this error and miss one off	acceptable
	blake 2021a	mixed	npi	minor	some irrelevant detail - buat all relates to intervention given		acceptable
	blake 2021a	mixed	setting	no error		correct	acceptable
	blake 2021a	mixed	participants	minor	hasn't distinguished between participant nu,bers for survey/interview	not technically incorrect -but lacks important details	acceptable
	blake 2021a	mixed	time period	major	incorrect information given, and info needed is stated in paper		not acceptable
	blake 2021a	mixed	objective	minor		says adherence, not views.	not acceptable
qualitative	blake 2021b	qualitative	study design	no error		correct	acceptable
	blake 2021b	qualitative	outcome	minor	has listed themes related to perceptions and experiences, but should have been able to extract that phrase as it is clearly stated		acceptable
	blake 2021b	qualitative	npi	no error	correct extraction from paper	human inferred uni city ('our' university)	acceptable
	blake 2021b	qualitative	setting	no error		could have given more detail on which university	acceptable
	blake 2021b	qualitative	participants	no error		could have given more detail on which university	acceptable
	blake 2021b	qualitative	time period	minor	group details not relevant		acceptable
	blake 2021b	qualitative	objective	no error		correct	acceptable
qualitative	cai 2022	qualitative	study design	minor	qualitative is written in the paper - should have extracted	from this a human reviewer can infer qualitative	acceptable
	cai 2022	qualitative	outcome	major	list includes some findings (last 2 bullets on access to healthcare and stigma)		not acceptable
	cai 2022	qualitative	npi	major	includes npis not being evaluated e.g. mask wearing	the interview topic guide asked about information received during travel, and about self-isolation experiences	not acceptable
	cai 2022	qualitative	setting	major	has cited universities listed in affilations		not acceptable
	cai 2022	qualitative	participants	major	male and female numbers are the wrong way round		not acceptable
	cai 2022	qualitative	time period	major	participants recruited in march, interviews in april - missed in output		not acceptable
	cai 2022	qualitative	objective	no error		less detailed than human extraction but acceptable	acceptable
prospective longitudinal	coleman 2022	observational	study design	no error			acceptable
	coleman 2022	observational	outcome	minor			acceptable
	coleman 2022	observational	npi	major	additional interventions listed incorrectly (eg, hand-washing)		not acceptable
	coleman 2022	observational	setting	minor	a little scant on detail (e.g., cat a prison, pop size)		acceptable
	coleman 2022	observational	participants	major	only presented numbers of infected (and without context)		not acceptable
	coleman 2022	observational	time period	missing	is stated, although in separate chunks		not acceptable
	coleman 2022	observational	objective	minor	i think "novel and conventional outbreak control measures" is a bit vague		acceptable
mixed-methods	dallera 2022	mixed	study design	no error	correct extraction from paper		acceptable
	dallera 2022	mixed	outcome	major	social distancing (to some extent), other protective measures against covid-19 (not specified)	none of these are correct in full, participants are asked about testing and a pre-event safety video	not acceptable
	dallera 2022	mixed	npi	no error		correct	acceptable
	dallera 2022	mixed	setting	no error		correct	acceptable
	dallera 2022	mixed	participants	major	festival date not given, lots of irrelevant detail		not acceptable
	dallera 2022	mixed	time period	minor	includes the relevant information but also makes inferences and includes additional informaiton (when study published)		acceptable
	dallera 2022	mixed	objective	minor	does not capture the focus on pre-event testing/use of a protocol, a little vague (mentions 'other protective measures' but not the main pre-event testing)		acceptable
prospective longitudinal	davies 2022	observational	study design	missing	stated in abstract		not acceptable
	davies 2022	observational	outcome	major	has given additional incoorect outcomes		not acceptable
	davies 2022	observational	npi	major	additional interventions listed incorrectly (eg, ppe)	some right info in there	not acceptable
	davies 2022	observational	setting	minor	scant on detail but technically correct		acceptable
	davies 2022	observational	participants	no error		as stated in paper	acceptable
	davies 2022	observational	time period	missing	is clearly stated		not acceptable
	davies 2022	observational	objective	no error			acceptable
cross-sectional	francis 2023	observational	study design	no error		correct extraction from paper ('survey')	acceptable
	francis 2023	observational	outcome	minor			acceptable
	francis 2023	observational	npi	minor	missing details but i think has the gist		acceptable
	francis 2023	observational	setting	no error			acceptable
	francis 2023	observational	participants	major	extracted incorrect figure	why has it picked this figure? very random (from table!)	not acceptable
	francis 2023	observational	time period	no error			acceptable
	francis 2023	observational	objective	no error			acceptable
mixed-methods	french 2022	mixed	study design	no error		correct	acceptable
	french 2022	mixed	outcome	major	"impact of testing on controlling the pandemic" is incorrect		not acceptable
	french 2022	mixed	npi	major	lots of irrelevant interventions and details listed	info taken from discussion	not acceptable
	french 2022	mixed	setting	minor	technically right - but could have given location		acceptable
	french 2022	mixed	participants	major	incorrect numbers given for participant numbers -21 participants interviewed/surveyed not mentioned		not acceptable
	french 2022	mixed	time period	missing	is explicitly stated in methods		not acceptable
	french 2022	mixed	objective	minor	lacks detail		acceptable
ecological	gianino 2021	ecological	study design	no error		paper self-identifies as an observational study	acceptable
	gianino 2021	ecological	outcome	major	has impact of interventions on transmission, but a lot of other irrelevant detail. compliance not measured		not acceptable
	gianino 2021	ecological	npi	major	moslty relevant (3 of 4 bullets are); missing contact tracing. 4th bullet 'interventions to educate and encourage people to comply with restrictions (e.g., risk communication)' not an npi listed in this study. also extracted 2 sentences of unnecessary background information	would expect human to be more precise	not acceptable
	gianino 2021	ecological	setting	no error		correct	acceptable
	gianino 2021	ecological	participants	no error		correct	acceptable
	gianino 2021	ecological	time period	missing	says not stated but is	in abstract and methods	not acceptable
	gianino 2021	ecological	objective	no error		correct	acceptable
cross-sectional	gillam 2021	observational	study design	minor	did not state cross-sectional, but inferred a feasibility or pilot study which is mentioned in the paper	cross-sectional is stated in the paper, woulc expect a human reviewer to extract this	not acceptable
	gillam 2021	observational	outcome	major	irrelevant outxcomes included		not acceptable
	gillam 2021	observational	npi	minor	i think all fine and relevant for testing, but not really describing intervention	i think the second reviewer could infer from this what the llm was getting at	acceptable
	gillam 2021	observational	setting	no error			acceptable
	gillam 2021	observational	participants	minor	i think a human could also make this mistake - not technically wrong		acceptable
	gillam 2021	observational	time period	not stated in paper	has inferred correctly		acceptable
	gillam 2021	observational	objective	no error			acceptable
ecological	hounsome 2022	ecological	study design	no error		correct	acceptable
	hounsome 2022	ecological	outcome	no error		cases/infections the same	acceptable
	hounsome 2022	ecological	npi	minor	lists contact tracing - which is not a measured intervention	i can maybe understand the confusion - as negative tests may be equated to not approprately contact tracing	not acceptable
	hounsome 2022	ecological	setting	no error		more specific than human reviewer - correct	acceptable
	hounsome 2022	ecological	participants	minor	it isn't specific enough - should be individuals who had a covid-19 test	different to human but not incorrect	acceptable
	hounsome 2022	ecological	time period	no error		correct	acceptable
	hounsome 2022	ecological	objective	no error		epidemiological impact instead of infections/cases/hospitalisations/deaths	acceptable
ecological	hunter 2021	ecological	study design	not stated in paper		no error - infers correctly based on available info	acceptable
	hunter 2021	ecological	outcome	minor	has given duplicate answers/what can be inferred e.g., covid-19 case counts = incidence, proxy measure of spread		acceptable
	hunter 2021	ecological	npi	minor	tier system/restrictions on hospitality are the same answer, the "tier system" style lockdown	mass testing was conducted in liverpool	acceptable
	hunter 2021	ecological	setting	no error		correct	acceptable
	hunter 2021	ecological	participants	minor	the focus of "south east and east of england" (includes london) is where the paper evaluated the new variant strain	the "focus" part not correct for lockdown	acceptable
	hunter 2021	ecological	time period	minor	infers correctly, but says not stated when it is	it is stated in discussion - but this is the only place it is given clearly. maybe llm wasn't given this chunk?	acceptable
	hunter 2021	ecological	objective	no error		correct	acceptable
prospective longitudinal	kumari 2021	observational	study design	no error			acceptable
	kumari 2021	observational	outcome	major		has added in extra things that were not outcomes (e.g., health conditions)	not acceptable
	kumari 2021	observational	npi	minor		four different ways of saying shielding	acceptable
	kumari 2021	observational	setting	no error			acceptable
	kumari 2021	observational	participants	minor	both numbers reported are correct and correctly represented. the 'there were 4 groups' statement is misleading as there were not 4 groups (but there were 4 surveys). no need to include the statement about participants being divided into groups based on characteritics		acceptable
	kumari 2021	observational	time period	no error			acceptable
	kumari 2021	observational	objective	no error			acceptable
experimental	love 2022a	experimental	study design	no error		correct	acceptable
	love 2022a	experimental	outcome	minor	has missed one outcome "days exempt from isolation"		not acceptable
	love 2022a	experimental	npi	major	has not listed daily testing - which is the intervention. talks instead about isolation/social distancing, "no formal restrictions were in place" - this is not true, the control group were under formal restrictions		not acceptable
	love 2022a	experimental	setting	no error		correct	acceptable
	love 2022a	experimental	participants	hallucination	hallucination. numbers per groups correct, but total number (49,423) incorrect and this number does not appear anywhere in the paper.	arithmetic error?	not acceptable
	love 2022a	experimental	time period	no error		correct	acceptable
	love 2022a	experimental	control group	minor	lacks detail, number, length of isolation		acceptable
	love 2022a	experimental	objective	no error		acceptable level of difference from human reviewer	acceptable
prospective longitudinal	mensah 2021	observational	study design	no error			acceptable
	mensah 2021	observational	outcome	minor	lots of ways of say cases		acceptable
	mensah 2021	observational	npi	minor		i don't think it is detailed enough	not acceptable
	mensah 2021	observational	setting	no error			acceptable
	mensah 2021	observational	participants	no error		relevant extraction from paper, could have given ages groups	acceptable
	mensah 2021	observational	time period	no error			acceptable
	mensah 2021	observational	objective	no error		extracted from paper title	acceptable
qualitative	watson 2022	qualitative	study design	no error			acceptable
	watson 2022	qualitative	outcome	minor	views and experiences mentioned, other themes relevant given		acceptable
	watson 2022	qualitative	npi	major	testing not mentioned		not acceptable
	watson 2022	qualitative	setting	no error			acceptable
	watson 2022	qualitative	participants	minor	participant number right, grouping info wrong		acceptable
	watson 2022	qualitative	time period	major	has inferred using publication date - incorrect		not acceptable
	watson 2022	qualitative	objective	major	not how to engage, looking at participant experiences		not acceptable
experimental	young 2021	experimental	study design	no error		correct	acceptable
	young 2021	experimental	outcome	minor	attendance/absences the same thing but otherwise ok		acceptable
	young 2021	experimental	npi	major	testing not mentioned, school closure mentioned which is incorrecr	school closure is mentioned in introduction	not acceptable
	young 2021	experimental	setting	no error		correct	acceptable
	young 2021	experimental	participants	major	should be 12,229 not 122,229. number given for control group is students who underwent intervention, number of schools not given		not acceptable
	young 2021	experimental	time period	missing	model says not explicitly stated, but it is	in abstract and results	not acceptable
	young 2021	experimental	control group	major	no details given about control group, 101 schools is for intervention		not acceptable
	young 2021	experimental	objective	no error		acceptable level of difference from human reviewer	acceptable
mixed-methods	zhang 2021	mixed	study design	no error		correct	acceptable
	zhang 2021	mixed	outcome	major	covid-19 case importation is not an outcome if this study	in discussion	not acceptable
	zhang 2021	mixed	npi	minor	avoiding activities where people would gather is not relevant	this is described as a voluntary activity some participants took part in	acceptable
	zhang 2021	mixed	setting	major	has listed affilations as locations along with the airport		not acceptable
	zhang 2021	mixed	participants	minor	has extracted number of completed surveys and interviewed, not number of participants	human could easily make this error - no incorrect info given	acceptable
	zhang 2021	mixed	time period	major	guven time frame for interviews only		not acceptable
	zhang 2021	mixed	objective	no error		correct	acceptable

### Sheet: error_score_summary
type of error	count	total_errors	percentage
no error	72	173	41.6185
minor	48	173	27.7457
major	37	173	21.3873
missing	8	173	4.62428
not stated in paper	6	173	3.46821
hallucination	2	173	1.15607

### Sheet: acceptable_error_score_summary
acceptable accuracy	count	total_errors	percentage
acceptable	118	173	68.2081
not acceptable	55	173	31.7919

### Sheet: topic_summary_no_error
topic	unique_papers_in_topic_group	no error_count	total_rows_of_topic_group	percentage_accuracy
control group	2	0	2	0
data	3	1	3	33.3333
model	3	3	3	100
npi	24	4	24	16.6667
objective	24	19	24	79.1667
outcome	24	1	24	4.16667
participants	21	5	21	23.8095
scenario	3	0	3	0
setting	24	17	24	70.8333
study design	21	15	21	71.4286
time period	24	7	24	29.1667

### Sheet: topic_summary_acceptable
topic	unique_papers_in_topic_group	acceptable_count	total_rows_of_topic_group	percentage_accuracy
control group	2	1	2	50
data	3	1	3	33.3333
model	3	3	3	100
npi	24	11	24	45.8333
objective	24	22	24	91.6667
outcome	24	12	24	50
participants	21	14	21	66.6667
scenario	3	0	3	0
setting	24	22	24	91.6667
study design	21	19	21	90.4762
time period	24	13	24	54.1667

### Sheet: topic_by_error_type
topic	hallucination	major	minor	missing	no error	not stated in paper	total
control group	0	1	1	0	0	0	2
data	1	0	1	0	1	0	3
model	0	0	0	0	3	0	3
npi	0	11	9	0	4	0	24
objective	0	1	4	0	19	0	24
outcome	0	10	13	0	1	0	24
participants	1	6	8	0	5	1	21
scenario	0	2	1	0	0	0	3
setting	0	2	5	0	17	0	24
study design	0	0	2	1	15	3	21
time period	0	4	4	7	7	2	24
